# Simulation model for productivity, risk and GDP impact forecasting of the COVID-19 portfolio vaccines

**DOI:** 10.1101/2020.11.01.20214122

**Authors:** Vladimir Shnaydman

## Abstract

The paper presents the methodology and modeling results for COVID-19 vaccines portfolio forecasting, including R&D output (rate and likelihood of approvals at a vaccine technology platform level) and manufacturing production output to meet worldwide demand.

In order to minimize the time and risk of global vaccination, scaling up of Operation Warp Speed (OWS) and other programs could be very beneficial, leading to increased financing for additional vaccine development programs, in both Phase III clinical trials and in manufacturing. It would also lead to a reduction of the global production time for world vaccination, from 75 months for a baseline scenario to 36 months, reducing potential global GDP loss by as much as US$4.2 trillion (US ∼ $1 trillion) when compared to the baseline scenario.
