## Supplementary material for "Simulation model for productivity, risk and GDP impact forecasting of the COVID-19 portfolio vaccines": Input data file

### Sheet: Vaccines Portfolio Inventory 
								Clinical trials cycle times
								sequential				overlap				compressed				time lead vs. non-lead
	Developer / Researcher	Product Category	Vaccine #	Platform #	Stage of Development	Phase	Lead/non-lead	PC	Ph1	Ph2	Ph3	PC	Ph1	Ph2	Ph3	PC	Ph1	Ph2	Ph3	PC	Ph1	Ph2	Ph3
1	Inovio Pharmaceuticals/Beijing Advaccine Biotechnology/VGXI Inc./ Richter-Helm BioLogics/Ology Bioservices	DNA-based	1	1	Phase I	2	0	3	5	6	6	0	0	2	3	0	2	3	4	0	2	3	4
2	BioNet Asia	DNA-based	2	1	Pre-clinical	1	0	4	5	6	6	0	3	3	4	4	4	1	4	4	5	6	6
3	Entos Pharmaceuticals/ Cytiva	DNA-based	3	1	Pre-clinical	1	0	4	5	6	6	0	3	3	4	4	4	1	4	4	5	6	6
4	Genexine Consortium (GenNBio, International Vaccine Institute, Korea Advanced Institute of Science and Technology (KAIST), Pohang University of Science and Technology (POSTECH)/ Binex	DNA-based	4	1	Pre-clinical	1	0	4	5	6	6	0	3	3	4	4	4	1	4	0	5	6	6
5	Immunomic Therapeutics / EpiVax / PharmaJet	DNA-based	5	1	Pre-clinical	1	0	4	5	6	6	0	3	3	4	4	4	1	4	4	5	6	6
6	OPENCORONA - Cobra Biologics / Karolinska Institute	DNA-based	6	1	Pre-clinical	1	0	4	5	6	6	0	3	3	4	4	4	1	4	4	5	6	6
7	Osaka University / AnGes / Takara Bio/ Cytiva	DNA-based	7	1	Pre-clinical	1	0	4	5	6	6	0	3	3	4	4	4	1	4	4	5	6	6
8	Scancell/ University of Nottingham	DNA-based	8	1	Pre-clinical	1	0	4	5	6	6	0	3	3	4	4	4	1	4	4	5	6	6
9	Symvivo	DNA-based	9	1	Pre-clinical	1	0	4	5	6	6	0	3	3	4	4	4	1	4	4	5	6	6
10	Takis / Applied DNA Sciences / Evvivax	DNA-based	10	1	Pre-clinical	1	0	4	5	6	6	0	3	3	4	4	4	1	4	4	5	6	6
11	University of Waterloo	DNA-based	11	1	Pre-clinical	1	0	4	5	6	6	0	3	3	4	4	4	1	4	4	5	6	6
12	Zydus Cadila	DNA-based	12	1	Pre-clinical	1	0	4	5	6	6	0	3	3	4	4	4	1	4	4	5	6	6
13		DNA-based	13	1	Pre-clinical	1	0	4	5	6	6	0	3	3	4	4	4	1	4	4	5	6	6
14		DNA-based	14	1	Pre-clinical	1	0	4	5	6	6	0	3	3	4	4	4	1	4	4	5	6	6
15	Beijing Institute of Biological Products/ Sinopharm	Inactivated virus	15	2	Phase II	3	0	2	4	6	6	0	0	2	3	0	2	4	4	0	2	4	4
16	Sinovac	Inactivated virus	16	2	Phase II	3	0	3	5	6	6	0	0	2	3	1	2	3	4	1	1	3	4
17	Wuhan Institute of Biological Products/ Sinopharm	Inactivated virus	17	2	Phase II	3	0	2	3	6	6	0	0	2	3	0	1	5	4	0	1	6	4
18	Institute of Medical Biology, Chinese Academy of Medical Sciences	Inactivated virus	18	2	Phase I	2	0	2	5	6	6	0	0	2	3	0	3	3	4	0	3	2	4
19	Beijing Minhai Biotechnology Co., Ltd.	Inactivated virus	19	2	Pre-clinical	1	0	4	5	6	6	0	3	3	4	4	4	1	4	4	5	6	6
20	Osaka University / BIKEN / NIBIOHN	Inactivated virus	20	2	Pre-clinical	1	0	4	5	6	6	0	3	3	4	4	4	1	4	4	5	6	6
21	Research Institute for Biological Safety Problems, Republic of Kazakhstan	Inactivated virus	21	2	Pre-clinical	1	0	4	5	6	6	0	3	3	4	4	4	1	4	4	5	6	6
22	Sinovac/ Dynavax	Inactivated virus	22	2	Pre-clinical	1	0	4	5	6	6	0	3	3	4	4	4	1	4	4	5	6	6
23	Valneva/ Dynavax	Inactivated virus	23	2	Pre-clinical	1	0	4	5	6	6	0	3	3	4	4	4	1	4	4	5	6	6
24		Inactivated virus	24	2	Pre-clinical	1	0	4	5	6	6	0	3	3	4	4	4	1	4	4	5	6	6
25	Codagenix / Serum Institute of India	Live attenuated virus	25	3	Pre-clinical	1	0	4	5	6	6	0	3	3	4	4	4	1	4	4	5	6	6
26	DZIF - German Center for Infection Research	Live attenuated virus	26	3	Pre-clinical	1	0	4	5	6	6	0	3	3	4	4	4	1	4	4	5	6	6
27	Indian Immunologicals Ltd/ Griffith University	Live attenuated virus	27	3	Pre-clinical	1	0	4	5	6	6	0	3	3	4	4	4	1	4	4	5	6	6
28		Live attenuated virus	28	3	Pre-clinical	1	0	4	5	6	6	0	3	3	4	4	4	1	4	4	5	6	6
29	CanSino Biologics/Beijing Institute of Biotechnology/ Canada's National Research Council	Non-replicating viral vector	29	4	Phase II	3	0	2	4	3	6	0	0	2	3	0	2	1	4	0	2	1	4
30	AZ - Consortium of the Jenner Institute, Oxford Biomedica, University of Oxford, Vaccines Manufacturing and Innovation Centre, Pall Life Sciences, Cobra Biologics, HalixBV, Advent s.r.l., Merck KGaA, the Serum Institute, Vaccitech, and AstraZeneca	Non-replicating viral vector	30	4	Phase I	2	1	2	3	5	6	0	0	2	3	0	1	4	4	0	1	4	4
31	Altimmune / University of Alabama at Birmingham	Non-replicating viral vector	31	4	Pre-clinical	1	0	4	5	6	6	0	2	2	4	4	3	1	4	4	5	6	6
32	Bharat Biotech/ Thomas Jefferson University	Non-replicating viral vector	32	4	Pre-clinical	1	0	4	5	6	6	0	3	3	5	4	4	1	4	4	5	6	6
33	Centro Nacional Biotecnologia (CNB-CSIC), Spain	Non-replicating viral vector	33	4	Pre-clinical	1	0	4	5	6	6	0	3	3	4	4	4	1	4	4	5	6	6
34	DZIF - German Center for Infection Research	Non-replicating viral vector	34	4	Pre-clinical	1	0	4	5	6	6	0	3	3	4	4	4	1	4	4	5	6	6
35	GeoVax / BravoVax	Non-replicating viral vector	35	4	Pre-clinical	1	0	4	5	6	6	0	3	3	4	4	4	1	4	4	5	6	6
36	Greffex	Non-replicating viral vector	36	4	Pre-clinical	1	0	4	5	6	6	0	3	3	4	4	4	1	4	4	5	6	6
37	Grousbeck Gene Therapy Center at Mass. Eye and Ear/ AveXis, a Novartis Company/ Viralgen/ Aldevron/ Catalent/ Penn Medicine	Non-replicating viral vector	37	4	Pre-clinical	1	0	4	5	6	6	0	3	3	4	4	4	1	4	4	5	6	6
38	IDIBAPS- Hospital Clinic, Spain	Non-replicating viral vector	38	4	Pre-clinical	1	0	4	5	6	6	0	3	3	4	4	4	1	4	4	5	6	6
39	ImmunityBio/ NantKwest	Non-replicating viral vector	39	4	Pre-clinical	1	0	0	5	6	6	0	0	3	4	0	5	4	4	0	5	6	6
40	Janssen Pharmaceutical Companies/ Beth Israel Deaconess Medical Center/ Emergent BioSolutions/ Catalent	Non-replicating viral vector	40	4	Pre-clinical	1	1	4	5	6	6	0	3	3	4	4	4	1	4	4	5	6	6
41	National Center for Genetic Engineering and Biotechnology (BIOTEC)/ GPO, Thailand	Non-replicating viral vector	41	4	Pre-clinical	1	0	4	5	6	6	0	3	3	4	4	4	1	4	4	5	6	6
42	ReiThera/ Leukocare/ Univercells	Non-replicating viral vector	42	4	Pre-clinical	1	0	4	5	6	6	0	3	3	4	4	4	1	4	4	5	6	6
43	Stabilitech Biopharma Ltd	Non-replicating viral vector	43	4	Pre-clinical	1	0	4	5	6	6	0	3	3	4	4	4	1	4	4	5	6	6
44	University of Georgia/ University of Iowa	Non-replicating viral vector	44	4	Pre-clinical	1	0	4	5	6	6	0	3	3	4	4	4	1	4	4	5	6	6
45	University of Manitoba	Non-replicating viral vector	45	4	Pre-clinical	1	0	4	5	6	6	0	3	3	4	4	4	1	4	4	5	6	6
46	Valo Therapeutics Ltd	Non-replicating viral vector	46	4	Pre-clinical	1	0	4	5	6	6	0	3	3	4	4	4	1	4	4	5	6	6
47	Vaxart / Emergent BioSolutions	Non-replicating viral vector	47	4	Pre-clinical	1	0	4	5	6	6	0	3	3	4	4	4	1	4	4	5	6	6
48		Non-replicating viral vector	48	4	Pre-clinical	1	0	4	5	6	6	0	3	3	4	4	4	1	4	4	5	6	6
49		Non-replicating viral vector	49	4	Pre-clinical	1	0	4	5	6	6	0	3	3	4	4	4	1	4	4	5	6	6
50		Non-replicating viral vector	50	4	Pre-clinical	1	0	4	5	6	6	0	3	3	4	4	4	1	4	4	5	6	6
51	Novavax/ Emergent BioSolutions/ Praha Vaccines/Serum Institute of India/ AGC Biologics	Protein subunit	51	5	Phase I	1	1	3	5	6	6	0	0	2	3	3	2	3	4	3	2	3	4
52	AJ Vaccines	Protein subunit	52	5	Pre-clinical	1	0	4	5	6	6	0	3	3	4	4	4	1	4	4	5	6	6
53	Anhui Zhifei Longcom Biopharmaceutical/ Institute of Microbiology, Chinese Academy of Sciences	Protein subunit	53	5	Pre-clinical	1	0	4	5	6	6	0	3	3	4	4	4	1	4	4	5	6	6
54	AnyGo Technology	Protein subunit	54	5	Pre-clinical	1	0	4	5	6	6	0	3	3	4	4	4	1	4	4	5	6	6
55	Applied Biotechnology Institute, Inc.	Protein subunit	55	5	Pre-clinical	1	0	4	5	6	6	0	3	3	4	4	4	1	4	4	5	6	6
56	Axon Neuroscience SE	Protein subunit	56	5	Pre-clinical	1	0	4	5	6	6	0	3	3	4	4	4	1	4	4	5	6	6
57	Baylor College of Medicine	Protein subunit	57	5	Pre-clinical	1	0	4	5	6	6	0	3	3	4	4	4	1	4	4	5	6	6
58	Biological E Ltd	Protein subunit	58	5	Pre-clinical	1	0	4	5	6	6	0	3	3	4	4	4	1	4	4	5	6	6
59	BiOMVis Srl/ University of Trento	Protein subunit	59	5	Pre-clinical	1	0	4	5	6	6	0	3	3	4	4	4	1	4	4	5	6	6
60	Chulalongkorn University/ GPO, Thailand	Protein subunit	60	5	Pre-clinical	1	0	4	5	6	6	0	3	3	4	4	4	1	4	4	5	6	6
61	Clover Biopharmaceuticals Inc. / GSK / Dynavax	Protein subunit	61	5	Pre-clinical	1	0	4	5	6	6	0	1	3	4	4	2	3	4	4	5	6	6
62	EpiVax	Protein subunit	62	5	Pre-clinical	1	0	4	5	6	6	0	3	3	4	4	4	1	4	4	5	6	6
63	EpiVax / University of Georgia	Protein subunit	63	5	Pre-clinical	1	0	4	5	6	6	0	3	3	4	4	4	1	4	4	5	6	6
64	ExpreS2ion	Protein subunit	64	5	Pre-clinical	1	0	4	5	6	6	0	3	3	4	4	4	1	4	4	5	6	6
65	FBRI SRC VB VECTOR, Rospotrebnadzor, Koltsovo	Protein subunit	65	5	Pre-clinical	1	0	4	5	6	6	0	3	3	4	4	4	1	4	4	5	6	6
66	FBRI SRC VB VECTOR, Rospotrebnadzor, Koltsovo	Protein subunit	66	5	Pre-clinical	1	0	4	5	6	6	0	3	3	4	4	4	1	4	4	5	6	6
67	Flow Pharma	Protein subunit	67	5	Pre-clinical	1	0	4	5	6	6	0	3	3	4	4	4	1	4	4	5	6	6
68	Generex / EpiVax	Protein subunit	68	5	Pre-clinical	1	0	4	5	6	6	0	3	3	4	4	4	1	4	4	5	6	6
69	Heat Biologics (Zolovax)/ University of Miami/ Waisman Biomanufacturing	Protein subunit	69	5	Pre-clinical	1	0	4	5	6	6	0	3	3	4	4	4	1	4	4	5	6	6
70	iBio / CC-Pharming	Protein subunit	70	5	Pre-clinical	1	0	4	5	6	6	0	3	3	4	4	4	1	4	4	5	6	6
71	IMV, Inc., Canadian Center for Vaccinology at Dalhousie University, Izaak Walton Killam Health Center, Nova Scotia Health Authority, Canadian Immunization Research Network, University of Laval, Global Urgent and Advanced Research and Development in Canada	Protein subunit	71	5	Pre-clinical	1	0	4	5	6	6	0	1	2	4	4	2	2	2	4	5	6	6
72	Innovax / Xiamen University / GSK	Protein subunit	72	5	Pre-clinical	1	0	4	5	6	6	0	3	3	4	4	4	1	4	4	5	6	6
73	Intravacc/Epivax	Protein subunit	73	5	Pre-clinical	1	0	4	5	6	6	0	3	3	4	4	4	1	4	4	5	6	6
74	Kentucky BioProcessing (British American Tobacco)	Protein subunit	74	5	Pre-clinical	1	0	4	5	6	6	0	3	3	4	4	4	1	4	4	5	6	6
75	LakePharma, Inc.	Protein subunit	75	5	Pre-clinical	1	0	4	5	6	6	0	3	3	4	4	4	1	4	4	5	6	6
76	Lomonosov Moscow State University	Protein subunit	76	5	Pre-clinical	1	0	4	5	6	6	0	3	3	4	4	4	1	4	4	5	6	6
77	Max-Planck Institute of Colloids and Interfaces	Protein subunit	77	5	Pre-clinical	1	0	4	5	6	6	0	3	3	4	4	4	1	4	4	5	6	6
78	Medigen Vaccine Biologics Corp/ NIAID/ Dynavax	Protein subunit	78	5	Pre-clinical	1	0	4	5	6	6	0	3	3	4	4	4	1	4	4	5	6	6
79	MIGAL Galilee Research Institute	Protein subunit	79	5	Pre-clinical	1	0	4	5	6	6	0	3	3	4	4	4	1	4	4	5	6	6
80	MOGAM Institute for Biomedical Research, GC Pharma	Protein subunit	80	5	Pre-clinical	1	0	4	5	6	6	0	3	3	4	4	4	1	4	4	5	6	6
81	National Institute of Infectious Disease, Japan	Protein subunit	81	5	Pre-clinical	1	0	4	5	6	6	0	3	3	4	4	4	1	4	4	5	6	6
82	Neovii/Tel Aviv University	Protein subunit	82	5	Pre-clinical	1	0	4	5	6	6	0	3	3	4	4	4	1	4	4	5	6	6
83	OncoGen	Protein subunit	83	5	Pre-clinical	1	0	4	5	6	6	0	3	3	4	4	4	1	4	4	5	6	6
84	Osaka University / BIKEN / National Institutes of Biomedical Innovation, Japan	Protein subunit	84	5	Pre-clinical	1	0	4	5	6	6	0	3	3	4	4	4	1	4	4	5	6	6
85	PDS Biotechnology	Protein subunit	85	5	Pre-clinical	1	0	4	5	6	6	0	3	3	4	4	4	1	4	4	5	6	6
86	PREVENT-nCoV consortium (AdaptVac, Institute for Tropical Medicine at University of Tubingen, Leiden University Medical Center, University of Copenhagen, ExpreS2ion Biotechnologies, Wageningen University)/ Bavarian Nordic	Protein subunit	86	5	Pre-clinical	1	0	7	5	6	6	0	3	3	4	7	1	1	4	7	5	6	6
87	Quadram Institute Biosciences	Protein subunit	87	5	Pre-clinical	1	0	4	5	6	6	0	3	3	4	4	4	1	4	4	5	6	6
88	Sanofi Pasteur / GSK	Protein subunit	88	5	Pre-clinical	1	0	3	5	6	6	0	3	3	4	3	5	1	4	3	5	6	6
89	St. Petersburg Scientific Research Institute of Vaccines and Serums	Protein subunit	89	5	Pre-clinical	1	0	4	5	6	6	0	3	3	4	4	4	1	4	4	5	6	6
90	UMN Pharma (Shionogi)	Protein subunit	90	5	Pre-clinical	1	0	6	5	6	6	0	3	3	4	6	2	1	4	6	5	6	6
91	University of Alberta	Protein subunit	91	5	Pre-clinical	1	0	4	5	6	6	0	3	3	4	4	4	1	4	4	5	6	6
92	University of California, San Diego	Protein subunit	92	5	Pre-clinical	1	0	4	5	6	6	0	3	3	4	4	4	1	4	4	5	6	6
93	University of Cambridge / DIOSynVax	Protein subunit	93	5	Pre-clinical	1	0	3	5	6	6	0	0	2	4	3	2	3	4	3	5	6	6
94	University of Pittsburgh	Protein subunit	94	5	Pre-clinical	1	0	3	5	6	6	0	0	2	4	3	2	3	4	3	5	6	6
95	University of Queensland / GSK / Dynavax	Protein subunit	95	5	Pre-clinical	1	0	4	5	6	6	0	3	3	4	4	4	1	4	4	5	6	6
96	Vabiotech	Protein subunit	96	5	Pre-clinical	1	0	4	5	6	7	0	3	4	4	4	4	2	4	4	5	6	7
97	Vaxil Bio	Protein subunit	97	5	Pre-clinical	1	0	4	5	6	7	0	3	4	4	4	4	2	4	4	5	6	7
98	Vaxine Pty Ltd / Flinders University / Oracle	Protein subunit	98	5	Pre-clinical	1	0	4	5	6	6	0	3	4	5	4	4	2	4	4	5	6	6
99	Verndari/ University of California, Davis	Protein subunit	99	5	Pre-clinical	1	0	1	5	6	6	0	2	2	4	1	6	1	4	1	5	6	6
100	VIDO-InterVac, University of Saskatchewan	Protein subunit	100	5	Pre-clinical	1	0	4	5	6	6	0	3	4	5	4	4	2	4	4	5	6	6
101	WRAIR / USAMRIID	Protein subunit	101	5	Pre-clinical	1	0	4	5	6	6	0	3	4	5	4	4	2	4	4	5	6	6
102	Yisheng Biopharma	Protein subunit	102	5	Pre-clinical	1	0	4	5	6	6	0	3	4	5	4	4	2	4	4	5	6	6
103		Protein subunit	103	5	Pre-clinical	1	0	4	5	6	6	0	3	4	5	4	4	2	4	4	5	6	6
104		Protein subunit	104	5	Pre-clinical	1	0	4	5	6	6	0	3	4	5	4	4	2	4	4	5	6	6
105		Protein subunit	105	5	Pre-clinical	1	0	4	5	6	6	0	3	4	5	4	4	2	4	4	5	6	6
106		Protein subunit	106	5	Pre-clinical	1	0	4	5	6	6	0	3	4	5	4	4	2	4	4	5	6	6
107		Protein subunit	107	5	Pre-clinical	1	0	4	5	6	6	0	3	4	5	4	4	2	4	4	5	6	6
108		Protein subunit	108	5	Pre-clinical	1	0	4	5	6	6	0	3	4	5	4	4	2	4	4	5	6	6
109		Protein subunit	109	5	Pre-clinical	1	0	4	5	6	6	0	3	4	5	4	4	2	4	4	5	6	6
110	BIOCAD / IEM	Replicating viral vector	110	6	Pre-clinical	1	0	4	5	6	6	0	3	4	5	4	4	2	4	4	5	6	6
111	FBRI SRC VB VECTOR, Rospotrebnadzor, Koltsovo	Replicating viral vector	111	6	Pre-clinical	1	0	4	5	6	6	0	3	4	5	4	4	2	4	4	5	6	6
112	FBRI SRC VB VECTOR, Rospotrebnadzor, Koltsovo	Replicating viral vector	112	6	Pre-clinical	1	0	4	5	6	6	0	3	4	5	4	4	2	4	4	5	6	6
113	FBRI SRC VB VECTOR, Rospotrebnadzor, Koltsovo	Replicating viral vector	113	6	Pre-clinical	1	0	4	5	6	6	0	3	4	5	4	4	2	4	4	5	6	6
114	Fundacao Oswaldo Cruz and Instituto Buntantan	Replicating viral vector	114	6	Pre-clinical	1	0	4	5	6	6	0	3	4	5	4	4	2	4	4	5	6	6
115	IAVI/ Merck	Replicating viral vector	115	6	Pre-clinical	1	0	4	5	6	6	0	3	4	5	4	4	2	4	4	5	6	6
116	Institut Pasteur / Themis / University of Pittsburgh / Merck	Replicating viral vector	116	6	Pre-clinical	1	1	4	5	6	6	0	3	4	5	4	4	2	4	4	5	6	6
117	Intravacc/ Wageningen Bioveterinary Research/Utrecht Univ.	Replicating viral vector	117	6	Pre-clinical	1	0	4	5	6	6	0	3	4	5	4	4	2	4	4	5	6	6
118	KU Leuven	Replicating viral vector	118	6	Pre-clinical	1	0	4	5	6	6	0	3	4	5	4	4	2	4	4	5	6	6
119	The Lancaster University, UK	Replicating viral vector	119	6	Pre-clinical	1	0	4	5	6	6	0	3	4	5	4	4	2	4	4	5	6	6
120	The University of Hong Kong	Replicating viral vector	120	6	Pre-clinical	1	0	4	5	6	6	0	3	4	5	4	4	2	4	4	5	6	6
121	Tonix Pharma / Southern Research	Replicating viral vector	121	6	Pre-clinical	1	0	4	5	6	6	0	3	4	5	4	4	2	4	4	5	6	6
122	University of Western Ontario	Replicating viral vector	122	6	Pre-clinical	1	0	4	5	6	6	0	3	4	5	4	4	2	4	4	5	6	6
123	University of Wisconsin-Madison / FluGen/ Bharat Biotech	Replicating viral vector	123	6	Pre-clinical	1	0	4	5	6	6	0	3	4	5	4	4	2	4	4	5	6	6
124	Zydus Cadila	Replicating viral vector	124	6	Pre-clinical	1	0	4	5	6	6	0	3	4	5	4	4	2	4	4	5	6	6
125		Replicating viral vector	125	6	Pre-clinical	1	0	4	5	6	6	0	3	4	5	4	4	2	4	4	5	6	6
126	Moderna/ NIAID/ Lonza	RNA-based vaccine	126	7	Phase II	3	1	2	4	6	6	0	0	1	2	0	2	3	4	0	2	3	4
127	BioNTech/ Fosun Pharma/ Pfizer	RNA-based vaccine	127	7	Phase I	2	1	2	3	6	6	0	0	2	3	0	4	5	4	0	4	5	4
128	Arcturus/Duke-NUS/ Catalent	RNA-based vaccine	128	7	Pre-clinical	1	0	2	5	6	6	0	3	3	4	2	6	1	4	2	5	6	6
129	BIOCAD	RNA-based vaccine	129	7	Pre-clinical	1	0	4	5	6	6	0	3	3	4	4	4	1	4	4	5	6	6
130	CanSino Biologics/Precision Nanosystems	RNA-based vaccine	130	7	Pre-clinical	1	0	4	5	6	6	0	3	3	4	4	4	1	4	4	5	6	6
131	Centro Nacional Biotecnologia (CNB-CSIC), Spain	RNA-based vaccine	131	7	Pre-clinical	1	0	4	5	6	6	0	3	3	4	4	4	1	4	4	5	6	6
132	China CDC / Tongji University / Stermina	RNA-based vaccine	132	7	Pre-clinical	1	0	4	5	6	6	0	3	3	4	4	4	1	4	4	5	6	6
133	CureVac	RNA-based vaccine	133	7	Pre-clinical	1	0	2	5	6	6	0	0	3	4	2	3	4	4	2	5	6	6
134	eTheRNA Immunotherapies / EpiVax/ Nexelis/ REPROCELL / Centre for the Evaluation of Vaccination of the University of Antwerp	RNA-based vaccine	134	7	Pre-clinical	1	0	4	5	6	6	0	3	3	4	4	4	1	4	4	5	6	6
135	FBRI SRC VB VECTOR, Rospotrebnadzor, Koltsovo	RNA-based vaccine	135	7	Pre-clinical	1	0	4	5	6	6	0	3	3	4	4	4	1	4	4	5	6	6
136	Fudan University / Shanghai JiaoTong University / RNACure Biopharma	RNA-based vaccine	136	7	Pre-clinical	1	0	4	5	6	6	0	3	3	4	4	4	1	4	4	5	6	6
137	Fudan University / Shanghai JiaoTong University / RNACure Biopharma	RNA-based vaccine	137	7	Pre-clinical	1	0	4	5	6	6	0	3	3	4	4	4	1	4	4	5	6	6
138	GeneOne Life Science / Houston Methodist	RNA-based vaccine	138	7	Pre-clinical	1	0	4	5	6	6	0	3	3	4	4	4	1	4	4	5	6	6
139	Greenlight Biosciences	RNA-based vaccine	139	7	Pre-clinical	1	0	4	5	6	6	0	3	3	4	4	4	1	4	4	5	6	6
140	IDIBAPS- Hospital Clinic, Spain	RNA-based vaccine	140	7	Pre-clinical	1	0	4	5	6	6	0	3	3	4	4	4	1	4	4	5	6	6
141	Imperial College London	RNA-based vaccine	141	7	Pre-clinical	1	0	4	5	6	6	0	3	3	4	4	4	1	4	4	5	6	6
142	Max Planck Institute of Colloids and Interfaces	RNA-based vaccine	142	7	Pre-clinical	1	0	4	5	6	6	0	3	3	4	4	4	1	4	4	5	6	6
143	RNAimmune, Inc.	RNA-based vaccine	143	7	Pre-clinical	1	0	4	5	6	6	0	3	3	4	4	4	1	4	4	5	6	6
144	Sanofi Pasteur / Translate Bio	RNA-based vaccine	144	7	Pre-clinical	1	0	4	5	6	6	0	3	3	4	4	4	1	4	4	5	6	6
145	University of Tokyo / Daiichi-Sankyo	RNA-based vaccine	145	7	Pre-clinical	1	0	4	5	6	6	0	3	3	4	4	4	1	4	4	5	6	6
146	Ziphius Therapeutics/ Ghent University	RNA-based vaccine	146	7	Pre-clinical	1	0	4	5	6	6	0	3	3	4	4	4	1	4	4	5	6	6
147		RNA-based vaccine	147	7	Pre-clinical	1	0	4	5	6	6	0	3	3	4	4	4	1	4	4	5	6	6
148		RNA-based vaccine	148	7	Pre-clinical	1	0	4	5	6	6	0	3	3	4	4	4	1	4	4	5	6	6
149		RNA-based vaccine	149	7	Pre-clinical	1	0	4	5	6	6	0	3	3	4	4	4	1	4	4	5	6	6
150	ARTES Biotechnology	Virus-like particle	150	8	Pre-clinical	1	0	4	5	6	6	0	3	3	4	4	4	1	4	4	5	6	6
151	Doherty Institute	Virus-like particle	151	8	Pre-clinical	1	0	4	5	6	6	0	3	3	4	4	4	1	4	4	5	6	6
152	Imophoron Ltd / Bristol University's Max Planck Centre	Virus-like particle	152	8	Pre-clinical	1	0	4	5	6	6	0	3	3	4	4	4	1	4	4	5	6	6
153	Mahidol University/ The Government Pharmaceutical Organization (GPO)	Virus-like particle	153	8	Pre-clinical	1	0	4	5	6	6	0	3	3	4	4	4	1	4	4	5	6	6
154	Medicago Inc.	Virus-like particle	154	8	Pre-clinical	1	0	2	5	6	6	0	0	2	4	2	3	3	4	2	5	6	6
155	Navarrabiomed, Oncoimmunology group	Virus-like particle	155	8	Pre-clinical	1	0	4	5	6	6	0	3	3	4	4	4	1	4	4	5	6	6
156	OSIVAX	Virus-like particle	156	8	Pre-clinical	1	0	4	5	6	6	0	3	3	4	4	4	1	4	4	5	6	6
157	Saiba GmbH	Virus-like particle	157	8	Pre-clinical	1	0	4	5	6	6	0	3	3	4	4	4	1	4	4	5	6	6
158	University of Sao Paulo	Virus-like particle	158	8	Pre-clinical	1	0	4	5	6	6	0	3	3	4	4	4	1	4	4	5	6	6
159	VBI Vaccines / National Research Council of Canada	Virus-like particle	159	8	Pre-clinical	1	0	4	5	6	6	0	3	3	4	4	4	1	4	4	5	6	6
160		Virus-like particle	160	8	Pre-clinical	1	0	4	5	6	6	0	3	3	4	4	4	1	4	4	5	6	6

### Sheet: Probabilities
	POS	PC	Ph1	Ph2	Ph3		interdependency
1	DNA	0.522	0.531	0.423	0.405		1.2	0.8	vaccines interdependency coefficients for POS
2	Inactivated Virus	0.711	0.729	0.585	0.558		1.2	0.8
3	Live attenuated Virus	0.648	0.729	0.585	0.504		1.2	0.8
4	Non-replicating adenoviral vector	0.522	0.531	0.423	0.405		1.2	0.8
5	Viral protein/subunit	0.711	0.729	0.585	0.558		1.2	0.8
6	Replicating viral vector	0.522	0.531	0.423	0.405		1.2	0.8
7	mRNA	0.522	0.666	0.531	0.504		1.2	0.8
8	Virus like particle	0.648	0.666	0.531	0.504		1.2	0.8
	POS MIN	PC	Ph1	Ph2	Ph3
1	DNA	0.44	0.4	0.25	0.35
2	Inactivated Virus	0.6	0.6	0.45	0.5
3	Live attenuated Virus	0.54	0.76	0.48	0.5
4	Non-replicating adenoviral vector	0.4	0.38	0.29	0.4
5	Viral Protein/subunit	0.6	0.6	0.45	0.5
6	replicating viral vector	0.51	0.49	0.38	0.36
7	mRNA	0.48	0.6	0.49	0.41
8	Virus Like particle	0.6	0.59	0.44	0.48
	POS MAX	PC	Ph1	Ph2	Ph3
1	DNA	0.74	0.71	0.61	0.62
2	Inactivated Virus	0.86	0.85	0.76	0.71
3	Live attenuated Virus	0.8	0.88	0.75	0.7
4	Non-replicating adenoviral vector	0.73	0.72	0.62	0.61
5	Viral Protein/subunit	0.86	0.85	0.76	0.71
6	replicating viral vector	0.73	0.72	0.61	0.68
7	mRNA	0.73	0.85	0.73	0.78
8	Virus Like particle	0.81	0.8	0.74	0.66

### Sheet: Manuf capacity
Platform	Monthly manufact. capacity
1	42
2	80
3	42
4	160
5	160
6	80
7	80
8	80

### Sheet: General data
160	# vaccines
200	#months
100	# cycles
4	#phases
8	#platforms
6	# lead vaccines
11200	WW demand
20	# deals
1	% increase manuf. Capacity

### Sheet: Vaccines per platform & phase
			Total vaccines/platform, phase
Platform	total vaccines /platform		platform	PC	Ph1	Ph2	Ph3
1	14		1	13	1	0	0
2	10		2	6	1	3	0
3	4		3	4	0	0	0
4	22		4	20	1	1	0
5	59		5	58	1	0	0
6	16		6	17	0	0	0
7	24		7	22	1	1	0
8	11		8	11	0	0	0

### Sheet: Lead vaccine candidates (OWS)
	Leading candidates
	30
	40
	50
	116
	126
	127
